# Proteomic Insights into Biology of Bipolar Disorder: Implications for Health Complexity and Mortality

**DOI:** 10.1101/2024.01.17.24301415

**Authors:** Paola Rampelotto Ziani, Marco Antônio de Bastiani, Pietra Paiva Alves, Pedro Henrique da Rosa, Tainá Schons, Giovana Mezzomo, Ellen Scotton, Flávio Kapczinski, Adriane R Rosa

## Abstract

Bipolar disorder (BD) is a debilitating condition associated with a high prevalence of medical comorbidities and premature mortality. This is the first study to explore, through high-throughput-omics combined with bioinformatics, molecular signatures, pathways, and main medical diseases related to different stages of BD. Blood samples from BD patients (n=10) classified into high (BD+) or poor functioning (BD-), based on functional and cognitive status, and healthy controls (n=5) were analyzed using mass spectrometry-based proteomic analysis. Bioinformatics was performed to detect biological processes, pathways, and diseases related to BD. Eight proteins exclusively characterized the molecular profile of patients with BD+ compared to HC, while 26 altered proteins were observed in the BD-group. These altered proteins were mainly enriched in biological processes related to lipid metabolism, complement system and coagulation cascade, and cardiovascular diseases; all these changes were more prominent in the BD-group. These findings may represent systemic alterations that occur with the progression of the illness and a possible link between BD and medical comorbidities. Such comprehensive understanding provides valuable insights for targeted interventions, addressing mental and physical health aspects in subjects with BD.
