## Supplementary Material 2 for "Proteomic Insights into Biology of Bipolar Disorder: Implications for Health Complexity and Mortality"

### Sheet: Planilha1
Supplementary Material 2: Proteins Identified in the Blue Module. A list of proteins found within the Blue Module and relevant KEGG pathways.
Gene names	Protein IDs	Protein names	KEGG Pathway
CD163	Q86VB7	Scavenger receptor cysteine-rich type 1 protein M130	Complement and coagulation cascades
CFP	P27918	Properdin
ATRN	O75882	Attractin
FCN3	O75636	Ficolin 3
C8B	P07358	Complement component C8 beta chain
HABP2	Q14520	Hyaluronan-binding protein 2
MASP2	O00187	Mannan-binding lectin serine protease 2
C8A	P07357	Complement component C8 alpha chain
CSF1R	P07333	Macrophage colony-stimulating factor 1
LDHB	P07195;	L-lactate dehydrogenase B chain
MASP1	P48740	Mannan-binding lectin serine protease 1
OLFM1	Q99784	Noelin
APOC2	P02655	Apolipoprotein C-II
BTD	P43251	Biotinidase
PCYOX1	Q9UHG3	Prenylcysteine oxidase 1
AFM	P43652	Afamin
DCD	P81605	Dermcidin
C4BPB	P20851	C4b-binding protein beta chain
APOM	O95445	Apolipoprotein M
HSPA5	P11021	Endoplasmic reticulum chaperone BiP
APOC4	P55056	Apolipoprotein C-IV
PTPRJ	Q12913	Receptor-type tyrosine-protein phosphatase eta
CTBS	Q01459	Di-N-acetylchitobiase
SERPINA6	P08185	Corticosteroid-binding globulin
APOC1	P02654	Apolipoprotein C-I
APOB	P04114	Apolipoprotein B-100
CLU	P10909	Clusterin
APOC3	P02656	Apolipoprotein C-III
LGALS3BP	Q08380	Galectin-3-binding protein
DPP4	P27487	Dipeptidyl peptidase 4
CD5L	O43866	CD5 antigen-like
IL1RAP	Q9NPH3	Interleukin-1 receptor accessory protein
COMP	G3XAP6	Cartilage oligomeric matrix protein
GPLD1	P80108	Phosphatidylinositol-glycan-specific phospholipase D
QSOX1	O00391	Sulfhydryl oxidase 1
THBS4	P35443	Thrombospondin-4
